# Novel Genetic Variants Associated with Gout Identified Through a Genome-Wide Study in the UK Biobank (N = 150,542)

**DOI:** 10.1101/2025.02.07.25321834

**Authors:** Yiwen Tao, Tengda Cai, Qi Pan, Luning Yang, Sen Lin, Mainul Haque, Tania Dottorini, Abhishek Abhishek, Weihua Meng

**Affiliations:** Nottingham Ningbo China Beacons of Excellence Research and Innovation Institute, University of Nottingham Ningbo China, Ningbo, China, 315100; School of Mathematical Sciences, University of Nottingham Ningbo China, Ningbo, China, 315100; School of Veterinary Medicine and Science, University of Nottingham, Nottingham, UK, LE12 5RD; Division of Rheumatology, Orthopaedics and Dermatology, School of Medicine, University of Nottingham, Nottingham, UK, NG5 1PB; Division of Population Health and Genomics, Ninewells Hospital and Medical School, University of Dundee, Dundee, UK, DD2 4BF; Center for Public Health, Faculty of Medicine, Health and Life Sciences, School of Medicine, Dentistry and Biomedical Sciences, Queen’s University Belfast, Belfast, UK, BT12 6BA

**Keywords:** Gout, hyperuricemia, UK Biobank, genome-wide association, tissue-specific gene expression, transcriptome-wide association studies

## Abstract

Gout is a prevalent and painful form of inflammatory arthritis associated with hyperuricemia, which leads to monosodium urate crystal deposition in joints and surrounding tissues, triggering acute inflammatory responses. This disease is also closely linked to serious comorbidities, including cardiovascular diseases, chronic kidney diseases, diabetes, and increased mortality risk, significantly impacting global health. In this study, we conducted a comprehensive genome-wide association study (GWAS) based on the UK Biobank pain questionnaire 2019, comprising 10,474 gout cases and 140,068 controls, identifying 13 loci associated with gout, including four novel loci. These findings were further explored in the FinnGen cohort, with 12 loci being replicated significantly. Sex-stratified analyses revealed notable differences, with 16 loci identified in males and two loci identified in females, reflecting both shared and sex-specific genetic influences on gout susceptibility. In addition, genetic correlation analyses demonstrated strong associations between gout and traits related to urate levels, specific medication use, and metabolic functions. Transcriptome-wide association studies highlighted several genes, such as *SLC16A9* and *ASAH2B*, which showed significant expression patterns across various tissues, implicating metabolic and immune pathways in gout. Phenome-wide association studies of significant SNPs revealed links to metabolic, immunological, and skeletal traits, underscoring the multi-faceted nature of gout. These results contribute valuable insights into the genetic architecture and biological mechanisms underlying gout, suggesting potential avenues for tailored interventions.
