## Supplementary Table 2 for "Novel Genetic Variants Associated with Gout Identified Through a Genome-Wide Study in the UK Biobank (N = 150,542)"

### Sheet: Sheet1
Gene Set	N genes	Beta	Beta STD	SE	P	Pbon
GOBP_URATE_METABOLIC_PROCESS	12	2.1748	0.054349	0.26896	3.284e-16	5.58576e-12
GOMF_URATE_TRANSMEMBRANE_TRANSPORTER_ACTIVITY	6	2.31	0.040826	0.40074	4.1668e-09	7.08689e-05
GOBP_URATE_TRANSPORT	8	1.8967	0.038706	0.34941	2.8814e-08	0.00049004
GOCC_BRUSH_BORDER_MEMBRANE	54	0.59698	0.031613	0.11979	3.1498e-07	0.00535655
GOCC_BRUSH_BORDER	99	0.39167	0.02805	0.089194	5.6683e-06	0.0963894
WP_ALZHEIMERS_DISEASE	250	0.22822	0.02587	0.054262	1.3066e-05	0.222174
WP_ALZHEIMERS_DISEASE_AND_MIRNA_EFFECTS	250	0.22822	0.02587	0.054262	1.3066e-05	0.222174
GOBP_FOLIC_ACID_TRANSPORT	10	1.0479	0.023907	0.28326	0.0001083	1
REACTOME_REGULATION_OF_PTEN_STABILITY_AND_ACTIVITY	66	0.36031	0.021087	0.098117	0.00012058	1
REACTOME_SIGNALING_BY_HEDGEHOG	147	0.23944	0.020869	0.065347	0.00012447	1
