## Supplementary Table 3 for "Novel Genetic Variants Associated with Gout Identified Through a Genome-Wide Study in the UK Biobank (N = 150,542)"

### Sheet: Supplementary Table 44
phenotype	p2	p1	rg	se	z	p	h2_obs	h2_obs_se	h2_int	h2_int_se	gcov_int	gcov_int_se	N	NCases	NControls	Cohort	URL	Notes
Gout (EUR Biobanks)	Gout_Bothsex_eur_inv_var_meta_GBMI_052021_nbbkgt1.txt.gz.ctgvl	1728978764875Gout_modified_cleaned.txt	0.9595	0.04374	21.94	1.15e-106	0.01535	0.004048	0.9691	0.03077	0.04469	0.02064	1051653	24278	1027375	Global Biobank Meta-analysis Initiative Meta-analysis Initiative: powering genetic discovery across human diseases. 2031	https://www.globalbiobankmeta.org/resources	https://www.sciencedirect.com/science/article/pii/S2666979X22001410?via%3Dihub
Non-cancer illness code, self-reported: gout	binary.20002_1466.txt	1728978764875Gout_modified_cleaned.txt	0.9429	0.04368	21.59	2.43e-103	0.02313	0.006672	1.005	0.0196	0.1747	0.01693	361141	5174	355967	UK Biobank	https://docs.google.com/spreadsheets/d/1kvPoupSzsSFBNSztMzl04xMoSC3Kcx3CrjVf4yBmESU/edit?ts=5b5f17db#gid=227859291	PHESANT Transformation:20002_0 || CAT-MUL-BINARY-VAR 1466 || Indicator name x135_0_0 || Remove indicator var NAs: 53 || Remove indicator var <0: 0 || Removed 0 examples != 1466 but with missing value (<0) || sample 355967/5174(361141) ||-Notes:Code for non-cancer illness. If the participant was uncertain of the type of illness they had had, then they described it to the interviewer (a trained nur…
Gout (All Biobanks)	Gout_Bothsex_inv_var_meta_GBMI_052021_nbbkgt1.txt.gz.ctgvl	1728978764875Gout_modified_cleaned.txt	0.9316	0.03897	23.9	2.73e-126	0.01351	0.003378	0.9824	0.02903	0.03387	0.01908	1485233	37105	1448128	Global Biobank Meta-analysis Initiative Meta-analysis Initiative: powering genetic discovery across human diseases. 2032	https://www.globalbiobankmeta.org/resources	https://www.sciencedirect.com/science/article/pii/S2666979X22001410?via%3Dihub
Treatment/medication code: allopurinol	binary.20003_1140875408.txt	1728978764875Gout_modified_cleaned.txt	0.924	0.04813	19.2	4.04e-82	0.02044	0.005458	0.9995	0.0164	0.1372	0.01546	361141	4108	357033	UK Biobank	https://docs.google.com/spreadsheets/d/1kvPoupSzsSFBNSztMzl04xMoSC3Kcx3CrjVf4yBmESU/edit?ts=5b5f17db#gid=227859291	PHESANT Transformation:20003_0 || CAT-MUL-BINARY-VAR 1140875408 || Indicator name x137_0_0 || Remove indicator var NAs: 53 || Remove indicator var <0: 0 || Removed 0 examples != 1140875408 but with missing value (<0) || sample 357033/4108(361141) ||-Notes:Code for treatment Negative codes indicate free-text entry.-Variable type:binary
Gout	1706805637264Gout_GSMR.txt.gz	1728978764875Gout_modified_cleaned.txt	0.9048	0.04109	22.02	1.84e-107	0.01774	0.004994	1.004	0.02749	0.144	0.02021	457690	457690	0	CKDGen Consortium (Transethnic)	https://ckdgen.imbi.uni-freiburg.de/datasets/Tin_2019	https://ckdgen.imbi.uni-freiburg.de/datasets/Tin_2019
Urate	1706803906180Urate_GSMR.txt.gz	1728978764875Gout_modified_cleaned.txt	0.8946	0.03851	23.23	2.25e-119	0.1425	0.03641	0.9243	0.06854	-0.02172	0.03015	457690	457690	0	CKDGen Consortium (EUR)	https://ckdgen.imbi.uni-freiburg.de/datasets/Tin_2019	https://ckdgen.imbi.uni-freiburg.de/datasets/Tin_2019
Urate	biomarkers-30880-both_sexes-irnt.tsv.bgz	1728978764875Gout_modified_cleaned.txt	0.8865	0.04365	20.31	1.11e-91	0.2109	0.03865	1.217	0.08935	0.1158	0.03006	400469	400469	NA	UK Biobank (EUR)	https://pan-ukb-us-east-1.s3.amazonaws.com/sumstats_flat_files/biomarkers-30880-both_sexes-irnt.tsv.bgz	EUR: biomarkers : 30880 : Biological samples > Assay results > Blood assays > Blood biochemistry
Treatment/medication code: colchicine	binary.20003_1140875486.txt	1728978764875Gout_modified_cleaned.txt	0.8047	0.1994	4.036	5.43e-05	0.003257	0.001404	0.9952	0.007996	0.01769	0.007377	361141	190	360951	UK Biobank	https://docs.google.com/spreadsheets/d/1kvPoupSzsSFBNSztMzl04xMoSC3Kcx3CrjVf4yBmESU/edit?ts=5b5f17db#gid=227859291	PHESANT Transformation:20003_0 || CAT-MUL-BINARY-VAR 1140875486 || Indicator name x137_0_0 || Remove indicator var NAs: 53 || Remove indicator var <0: 0 || Removed 0 examples != 1140875486 but with missing value (<0) || sample 360951/190(361141) ||-Notes:Code for treatment Negative codes indicate free-text entry.-Variable type:binary
							0.01411	0.007487	1.003	0.006628	-0.004588	0.005744	54011	52067	1944	UK Biobank	https://docs.google.com/spreadsheets/d/1kvPoupSzsSFBNSztMzl04xMoSC3Kcx3CrjVf4yBmESU/edit?ts=5b5f17db#gid=227859291	PHESANT Transformation:6015_0|| CAT-SINGLE || reassignments: 2=NA || reorder 0|2|1 || Inc(>=10): 1(52067) || Inc(>=10): 3(1944) || CAT-SINGLE-BINARY || sample 52067/1944(54011) ||-Notes:Exercise safety question 2, asked prior to fitness test Do you feel pain in your chest when you do physical activity-Variable type:binary
