## Supplementary Table 7 for "Novel Genetic Variants Associated with Gout Identified Through a Genome-Wide Study in the UK Biobank (N = 150,542)"

### Sheet: Sheet1
	id.exposure	id.outcome	outcome	exposure	method	nsnp	b	se	pval
1	fiMHid	ebi-a-GCST006979	Heel bone mineral density || id:ebi-a-GCST006979	Gout	MR Egger	10	-0.010488	0.0195847	0.606853
2	fiMHid	ebi-a-GCST006979	Heel bone mineral density || id:ebi-a-GCST006979	Gout	Weighted median	10	-0.0138946	0.00564191	0.0137876
3	fiMHid	ebi-a-GCST006979	Heel bone mineral density || id:ebi-a-GCST006979	Gout	Inverse variance weighted	10	-0.00406631	0.0102407	0.691314
4	fiMHid	ebi-a-GCST006979	Heel bone mineral density || id:ebi-a-GCST006979	Gout	Simple mode	10	-0.00238182	0.00888113	0.794599
5	ebi-a-GCST006979	CAmYzv	Gout	Heel bone mineral density || id:ebi-a-GCST006979	MR Egger	501	0.0253266	0.0564682	0.653979
6	ebi-a-GCST006979	CAmYzv	Gout	Heel bone mineral density || id:ebi-a-GCST006979	Weighted median	501	0.013124	0.0488062	0.788006
7	ebi-a-GCST006979	CAmYzv	Gout	Heel bone mineral density || id:ebi-a-GCST006979	Inverse variance weighted	501	0.020374	0.0324641	0.530276
8	ebi-a-GCST006979	CAmYzv	Gout	Heel bone mineral density || id:ebi-a-GCST006979	Simple mode	501	0.0250621	0.114022	0.826116
9	ebi-a-GCST006979	CAmYzv	Gout	Heel bone mineral density || id:ebi-a-GCST006979	Weighted mode	501	-0.0233299	0.0497683	0.639439
10	fiMHid	ukb-b-19953	Body mass index (BMI) || id:ukb-b-19953	Gout	MR Egger	11	-0.0378674	0.0216868	0.114745
11	fiMHid	ukb-b-19953	Body mass index (BMI) || id:ukb-b-19953	Gout	Weighted median	11	-0.0140191	0.00927219	0.130546
12	fiMHid	ukb-b-19953	Body mass index (BMI) || id:ukb-b-19953	Gout	Inverse variance weighted	11	-0.0237536	0.0118191	0.0444564
13	fiMHid	ukb-b-19953	Body mass index (BMI) || id:ukb-b-19953	Gout	Simple mode	11	-0.00764684	0.0171734	0.665607
14	fiMHid	ukb-b-19953	Body mass index (BMI) || id:ukb-b-19953	Gout	Weighted mode	11	-0.0182896	0.007107	0.0277255
15	ukb-b-19953	9XWv4X	Gout	Body mass index (BMI) || id:ukb-b-19953	MR Egger	420	0.399687	0.190557	0.0365525
16	ukb-b-19953	9XWv4X	Gout	Body mass index (BMI) || id:ukb-b-19953	Weighted median	420	0.437706	0.0772083	1.44e-08
17	ukb-b-19953	9XWv4X	Gout	Body mass index (BMI) || id:ukb-b-19953	Inverse variance weighted	420	0.417608	0.07058	3.28e-09
18	ukb-b-19953	9XWv4X	Gout	Body mass index (BMI) || id:ukb-b-19953	Simple mode	420	0.506239	0.259953	0.0521519
19	fiMHid	ieu-a-1283	Alcohol consumption || id:ieu-a-1283	Gout	MR Egger	9	0.00619256	0.0284657	0.833989
20	fiMHid	ieu-a-1283	Alcohol consumption || id:ieu-a-1283	Gout	Weighted median	9	-0.00655628	0.00540418	0.225059
21	fiMHid	ieu-a-1283	Alcohol consumption || id:ieu-a-1283	Gout	Inverse variance weighted	9	-0.0124298	0.0160975	0.440019
22	fiMHid	ieu-a-1283	Alcohol consumption || id:ieu-a-1283	Gout	Simple mode	9	0.0150744	0.0106134	0.193292
23	fiMHid	ieu-a-1283	Alcohol consumption || id:ieu-a-1283	Gout	Weighted mode	9	-0.00139578	0.00486501	0.781478
24	ieu-a-1283	2ZAGKS	Gout	Alcohol consumption || id:ieu-a-1283	MR Egger	4	-11.2837	12.6682	0.467068
25	ieu-a-1283	2ZAGKS	Gout	Alcohol consumption || id:ieu-a-1283	Weighted median	4	0.933121	0.715452	0.192152
26	ieu-a-1283	2ZAGKS	Gout	Alcohol consumption || id:ieu-a-1283	Inverse variance weighted	4	-1.63094	1.91178	0.393605
27	ieu-a-1283	2ZAGKS	Gout	Alcohol consumption || id:ieu-a-1283	Simple mode	4	0.293922	0.826199	0.745571
28	ieu-a-1283	2ZAGKS	Gout	Alcohol consumption || id:ieu-a-1283	Weighted mode	4	0.702621	0.549799	0.291178
