## Supplementary Table 8 for "Novel Genetic Variants Associated with Gout Identified Through a Genome-Wide Study in the UK Biobank (N = 150,542)"

### Sheet: Sheet1
ensembl_gene_id	druggability_tier	gene	description	small_mol_druggable	bio_druggable	adme_gene	drug	regulatory approval	indication	interaction score
ENSG00000118777	Tier 1	ABCG2	ATP-binding cassette, sub-family G (WHITE), member 2 [Source:HGNC Symbol;Acc:74]	Y	Y	Y	FOLIC ACID	Approved		0.0679737
ENSG00000118777	Tier 1	ABCG2	ATP-binding cassette, sub-family G (WHITE), member 2 [Source:HGNC Symbol;Acc:74]	Y	Y	Y	VORICONAZOLE	Approved		0.271895
ENSG00000118777	Tier 1	ABCG2	ATP-binding cassette, sub-family G (WHITE), member 2 [Source:HGNC Symbol;Acc:74]	Y	Y	Y	AXITINIB	Approved	antineoplastic agent	0.0776842
ENSG00000118777	Tier 1	ABCG2	ATP-binding cassette, sub-family G (WHITE), member 2 [Source:HGNC Symbol;Acc:74]	Y	Y	Y	OSIMERTINIB	Approved		0.116526
ENSG00000118777	Tier 1	ABCG2	ATP-binding cassette, sub-family G (WHITE), member 2 [Source:HGNC Symbol;Acc:74]	Y	Y	Y	FELODIPINE	Approved	antihypertensive agent	0.0959629
ENSG00000118777	Tier 1	ABCG2	ATP-binding cassette, sub-family G (WHITE), member 2 [Source:HGNC Symbol;Acc:74]	Y	Y	Y	TOPOTECAN HYDROCHLORIDE	Approved	antineoplastic agent	0.0679737
ENSG00000118777	Tier 1	ABCG2	ATP-binding cassette, sub-family G (WHITE), member 2 [Source:HGNC Symbol;Acc:74]	Y	Y	Y	TELMISARTAN	Approved	antihypertensive agent	0.148306
ENSG00000118777	Tier 1	ABCG2	ATP-binding cassette, sub-family G (WHITE), member 2 [Source:HGNC Symbol;Acc:74]	Y	Y	Y	DELAVIRDINE	Not Approved		0.326274
ENSG00000118777	Tier 1	ABCG2	ATP-binding cassette, sub-family G (WHITE), member 2 [Source:HGNC Symbol;Acc:74]	Y	Y	Y	SIROLIMUS	Approved	for treatment of wet age-related macular degeneration,immunosuppressant	0.028127
ENSG00000118777	Tier 1	ABCG2	ATP-binding cassette, sub-family G (WHITE), member 2 [Source:HGNC Symbol;Acc:74]	Y	Y	Y	SILYMARIN	Not Approved		0.54379
ENSG00000118777	Tier 1	ABCG2	ATP-binding cassette, sub-family G (WHITE), member 2 [Source:HGNC Symbol;Acc:74]	Y	Y	Y	CYCLOSPORINE	Approved	immunosuppressant,opthalmological agent	0.0656298
ENSG00000118777	Tier 1	ABCG2	ATP-binding cassette, sub-family G (WHITE), member 2 [Source:HGNC Symbol;Acc:74]	Y	Y	Y	ALVOCIDIB	Not Approved	antineoplastic agent	0.0776842
ENSG00000118777	Tier 1	ABCG2	ATP-binding cassette, sub-family G (WHITE), member 2 [Source:HGNC Symbol;Acc:74]	Y	Y	Y	ANHYDROUS TACROLIMUS	Approved	immunosuppressant	0.0582632
ENSG00000118777	Tier 1	ABCG2	ATP-binding cassette, sub-family G (WHITE), member 2 [Source:HGNC Symbol;Acc:74]	Y	Y	Y	CYCLOPHOSPHAMIDE ANHYDROUS	Approved		0.0302105
ENSG00000118777	Tier 1	ABCG2	ATP-binding cassette, sub-family G (WHITE), member 2 [Source:HGNC Symbol;Acc:74]	Y	Y	Y	TENOFOVIR	Approved		0.116526
ENSG00000118777	Tier 1	ABCG2	ATP-binding cassette, sub-family G (WHITE), member 2 [Source:HGNC Symbol;Acc:74]	Y	Y	Y	ERLOTINIB HYDROCHLORIDE	Approved		0.54379
ENSG00000118777	Tier 1	ABCG2	ATP-binding cassette, sub-family G (WHITE), member 2 [Source:HGNC Symbol;Acc:74]	Y	Y	Y	PACLITAXEL	Approved	for treatment of peripheral arterial disease (PAD),DMARD,antiinflammatory agent,antineoplastic agent	0.0148306
ENSG00000118777	Tier 1	ABCG2	ATP-binding cassette, sub-family G (WHITE), member 2 [Source:HGNC Symbol;Acc:74]	Y	Y	Y	HUMAN CHORIONIC GONADOTROPIN	Approved		0.0858615
ENSG00000118777	Tier 1	ABCG2	ATP-binding cassette, sub-family G (WHITE), member 2 [Source:HGNC Symbol;Acc:74]	Y	Y	Y	ERLOTINIB	Approved	antineoplastic agent	0.0291316
ENSG00000118777	Tier 1	ABCG2	ATP-binding cassette, sub-family G (WHITE), member 2 [Source:HGNC Symbol;Acc:74]	Y	Y	Y	EFAVIRENZ	Approved		0.163137
ENSG00000118777	Tier 1	ABCG2	ATP-binding cassette, sub-family G (WHITE), member 2 [Source:HGNC Symbol;Acc:74]	Y	Y	Y	DOLUTEGRAVIR SODIUM	Approved		0.407842
ENSG00000118777	Tier 1	ABCG2	ATP-binding cassette, sub-family G (WHITE), member 2 [Source:HGNC Symbol;Acc:74]	Y	Y	Y	IGURATIMOD	Not Approved		0.233053
ENSG00000118777	Tier 1	ABCG2	ATP-binding cassette, sub-family G (WHITE), member 2 [Source:HGNC Symbol;Acc:74]	Y	Y	Y	SORAFENIB	Approved	antineoplastic agent	0.0141858
ENSG00000118777	Tier 1	ABCG2	ATP-binding cassette, sub-family G (WHITE), member 2 [Source:HGNC Symbol;Acc:74]	Y	Y	Y	KETOCONAZOLE	Approved		0.0741531
ENSG00000118777	Tier 1	ABCG2	ATP-binding cassette, sub-family G (WHITE), member 2 [Source:HGNC Symbol;Acc:74]	Y	Y	Y	ELACRIDAR	Not Approved		1.22353
ENSG00000118777	Tier 1	ABCG2	ATP-binding cassette, sub-family G (WHITE), member 2 [Source:HGNC Symbol;Acc:74]	Y	Y	Y	PRASTERONE	Approved	hormone supplement for increasing bone mineral density in patients with systemic lupus erythematosus	0.0906316
ENSG00000118777	Tier 1	ABCG2	ATP-binding cassette, sub-family G (WHITE), member 2 [Source:HGNC Symbol;Acc:74]	Y	Y	Y	RHODAMINE123	Not Approved		0.815684
ENSG00000118777	Tier 1	ABCG2	ATP-binding cassette, sub-family G (WHITE), member 2 [Source:HGNC Symbol;Acc:74]	Y	Y	Y	PRAZOSIN	Approved	Antihypertensive Agents; antispasmodics	0.108758
ENSG00000118777	Tier 1	ABCG2	ATP-binding cassette, sub-family G (WHITE), member 2 [Source:HGNC Symbol;Acc:74]	Y	Y	Y	PRAVASTATIN SODIUM	Approved	anticholesterolaemic agent,antihypecholesterolemic agent	0.0604211
ENSG00000118777	Tier 1	ABCG2	ATP-binding cassette, sub-family G (WHITE), member 2 [Source:HGNC Symbol;Acc:74]	Y	Y	Y	DOXORUBICIN HYDROCHLORIDE	Approved	antineoplastic agent	0.0165341
ENSG00000118777	Tier 1	ABCG2	ATP-binding cassette, sub-family G (WHITE), member 2 [Source:HGNC Symbol;Acc:74]	Y	Y	Y	SN-38	Not Approved		0.0582632
ENSG00000118777	Tier 1	ABCG2	ATP-binding cassette, sub-family G (WHITE), member 2 [Source:HGNC Symbol;Acc:74]	Y	Y	Y	IMATINIB	Approved	antineoplastic agent	0.0339868
ENSG00000118777	Tier 1	ABCG2	ATP-binding cassette, sub-family G (WHITE), member 2 [Source:HGNC Symbol;Acc:74]	Y	Y	Y	RISPERIDONE	Approved	Antipsychotic Agents,antipsychotic agent	0.0243488
ENSG00000118777	Tier 1	ABCG2	ATP-binding cassette, sub-family G (WHITE), member 2 [Source:HGNC Symbol;Acc:74]	Y	Y	Y	FLUVASTATIN	Approved	antihypecholesterolemic agent	0.244705
ENSG00000118777	Tier 1	ABCG2	ATP-binding cassette, sub-family G (WHITE), member 2 [Source:HGNC Symbol;Acc:74]	Y	Y	Y	ZIDOVUDINE	Approved		0.0604211
ENSG00000118777	Tier 1	ABCG2	ATP-binding cassette, sub-family G (WHITE), member 2 [Source:HGNC Symbol;Acc:74]	Y	Y	Y	NILOTINIB	Approved	antineoplastic agent	0.101961
ENSG00000118777	Tier 1	ABCG2	ATP-binding cassette, sub-family G (WHITE), member 2 [Source:HGNC Symbol;Acc:74]	Y	Y	Y	CHEMBL:CHEMBL428402	Not Approved		1.63137
ENSG00000118777	Tier 1	ABCG2	ATP-binding cassette, sub-family G (WHITE), member 2 [Source:HGNC Symbol;Acc:74]	Y	Y	Y	LOVASTATIN	Approved	anticholesterolaemic agent	0.020915
ENSG00000118777	Tier 1	ABCG2	ATP-binding cassette, sub-family G (WHITE), member 2 [Source:HGNC Symbol;Acc:74]	Y	Y	Y	ITRACONAZOLE	Approved		0.181263
ENSG00000118777	Tier 1	ABCG2	ATP-binding cassette, sub-family G (WHITE), member 2 [Source:HGNC Symbol;Acc:74]	Y	Y	Y	DIFLOMOTECAN	Not Approved		0.815684
ENSG00000118777	Tier 1	ABCG2	ATP-binding cassette, sub-family G (WHITE), member 2 [Source:HGNC Symbol;Acc:74]	Y	Y	Y	DAUNORUBICIN LIPOSOMAL	Approved	antineoplastic agent	0.0179271
ENSG00000118777	Tier 1	ABCG2	ATP-binding cassette, sub-family G (WHITE), member 2 [Source:HGNC Symbol;Acc:74]	Y	Y	Y	NEVIRAPINE	Approved		0.0741531
ENSG00000118777	Tier 1	ABCG2	ATP-binding cassette, sub-family G (WHITE), member 2 [Source:HGNC Symbol;Acc:74]	Y	Y	Y	KO 143	Not Approved		3.26274
ENSG00000118777	Tier 1	ABCG2	ATP-binding cassette, sub-family G (WHITE), member 2 [Source:HGNC Symbol;Acc:74]	Y	Y	Y	CAPECITABINE	Approved		0.0479814
ENSG00000118777	Tier 1	ABCG2	ATP-binding cassette, sub-family G (WHITE), member 2 [Source:HGNC Symbol;Acc:74]	Y	Y	Y	RETUSIN	Not Approved		1.63137
ENSG00000118777	Tier 1	ABCG2	ATP-binding cassette, sub-family G (WHITE), member 2 [Source:HGNC Symbol;Acc:74]	Y	Y	Y	N-DESMETHYLTAMOXIFEN	Not Approved		1.63137
ENSG00000118777	Tier 1	ABCG2	ATP-binding cassette, sub-family G (WHITE), member 2 [Source:HGNC Symbol;Acc:74]	Y	Y	Y	SULFASALAZINE	Approved	DMARD,antiinflammatory agent	0.0339868
ENSG00000118777	Tier 1	ABCG2	ATP-binding cassette, sub-family G (WHITE), member 2 [Source:HGNC Symbol;Acc:74]	Y	Y	Y	COMPOUND 14 [PMID: 30925062]	Not Approved		0.271895
ENSG00000118777	Tier 1	ABCG2	ATP-binding cassette, sub-family G (WHITE), member 2 [Source:HGNC Symbol;Acc:74]	Y	Y	Y	CHLORPROMAZINE	Approved		0.044091
ENSG00000118777	Tier 1	ABCG2	ATP-binding cassette, sub-family G (WHITE), member 2 [Source:HGNC Symbol;Acc:74]	Y	Y	Y	ETRAVIRINE	Approved		0.326274
ENSG00000118777	Tier 1	ABCG2	ATP-binding cassette, sub-family G (WHITE), member 2 [Source:HGNC Symbol;Acc:74]	Y	Y	Y	GENISTEIN	Approved		0.028127
ENSG00000118777	Tier 1	ABCG2	ATP-binding cassette, sub-family G (WHITE), member 2 [Source:HGNC Symbol;Acc:74]	Y	Y	Y	LENVATINIB	Approved	antineoplastic agent	0.0858615
ENSG00000118777	Tier 1	ABCG2	ATP-binding cassette, sub-family G (WHITE), member 2 [Source:HGNC Symbol;Acc:74]	Y	Y	Y	DOCETAXEL ANHYDROUS	Approved	antineoplastic agent	0.0294826
ENSG00000118777	Tier 1	ABCG2	ATP-binding cassette, sub-family G (WHITE), member 2 [Source:HGNC Symbol;Acc:74]	Y	Y	Y	CHEMBL:CHEMBL444075	Not Approved		0.815684
ENSG00000118777	Tier 1	ABCG2	ATP-binding cassette, sub-family G (WHITE), member 2 [Source:HGNC Symbol;Acc:74]	Y	Y	Y	CURCUMIN	Approved		0.0247177
ENSG00000118777	Tier 1	ABCG2	ATP-binding cassette, sub-family G (WHITE), member 2 [Source:HGNC Symbol;Acc:74]	Y	Y	Y	MITOXANTRONE	Approved	antineoplastic agent	0.0185383
ENSG00000118777	Tier 1	ABCG2	ATP-binding cassette, sub-family G (WHITE), member 2 [Source:HGNC Symbol;Acc:74]	Y	Y	Y	NITROFURANTOIN, MACROCRYSTALS	Approved		0.12549
ENSG00000118777	Tier 1	ABCG2	ATP-binding cassette, sub-family G (WHITE), member 2 [Source:HGNC Symbol;Acc:74]	Y	Y	Y	LEVOFLOXACIN ANHYDROUS	Approved		0.271895
ENSG00000118777	Tier 1	ABCG2	ATP-binding cassette, sub-family G (WHITE), member 2 [Source:HGNC Symbol;Acc:74]	Y	Y	Y	EPIRUBICIN	Approved	Antineoplastic Agents	0.0453158
ENSG00000118777	Tier 1	ABCG2	ATP-binding cassette, sub-family G (WHITE), member 2 [Source:HGNC Symbol;Acc:74]	Y	Y	Y	DASATINIB ANHYDROUS	Approved	antineoplastic agent	0.0214654
ENSG00000118777	Tier 1	ABCG2	ATP-binding cassette, sub-family G (WHITE), member 2 [Source:HGNC Symbol;Acc:74]	Y	Y	Y	LAMIVUDINE	Approved		0.0339868
ENSG00000118777	Tier 1	ABCG2	ATP-binding cassette, sub-family G (WHITE), member 2 [Source:HGNC Symbol;Acc:74]	Y	Y	Y	TARIQUIDAR	Not Approved	adjuvant to chemotherapy	0.815684
ENSG00000118777	Tier 1	ABCG2	ATP-binding cassette, sub-family G (WHITE), member 2 [Source:HGNC Symbol;Acc:74]	Y	Y	Y	LEUCOVORIN CALCIUM	Approved	adjuvant to chemotherapy	0.0906316
ENSG00000118777	Tier 1	ABCG2	ATP-binding cassette, sub-family G (WHITE), member 2 [Source:HGNC Symbol;Acc:74]	Y	Y	Y	CLOZAPINE	Approved	Antipsychotic Agents	0.0168182
ENSG00000168065	Tier 1	SLC22A11	solute carrier family 22 (organic anion/urate transporter), member 11 [Source:HGNC Symbol;Acc:18120]	Y	Y	Y	PROBENECID	Approved	Uricosuric Agents	4.7458
ENSG00000168065	Tier 1	SLC22A11	solute carrier family 22 (organic anion/urate transporter), member 11 [Source:HGNC Symbol;Acc:18120]	Y	Y	Y	METHOTREXATE	Approved	DMARD	0.316387
ENSG00000168065	Tier 1	SLC22A11	solute carrier family 22 (organic anion/urate transporter), member 11 [Source:HGNC Symbol;Acc:18120]	Y	Y	Y	ZIDOVUDINE	Approved		1.28898
ENSG00000196616	Tier 1	ADH1B	alcohol dehydrogenase 1B (class I), beta polypeptide [Source:HGNC Symbol;Acc:250]	Y	N	Y	NITREFAZOLE	Approved		2.4859
ENSG00000196616	Tier 1	ADH1B	alcohol dehydrogenase 1B (class I), beta polypeptide [Source:HGNC Symbol;Acc:250]	Y	N	Y	ACETALDEHYDE	Approved		6.96051
ENSG00000196616	Tier 1	ADH1B	alcohol dehydrogenase 1B (class I), beta polypeptide [Source:HGNC Symbol;Acc:250]	Y	N	Y	FOMEPIZOLE	Approved	for treatment of ethanol intolerance	13.0509
	Tier 1	GCKR	glucokinase regulator				FLUOROURACIL	Approved		0.128581
	Tier 1	GCKR	glucokinase regulator				ALLOPURINOL	Approved	antiuricemic agent,for treatment of gout	0.24859
	Tier 1	GCKR	glucokinase regulator				FENOFIBRATE MICRONIZED	Approved	anticholesterolaemic agent,antidyslipidaemic agent	0.573668
	Tier 1	GCKR	glucokinase regulator				FEBUXOSTAT	Approved	for treatment of gout	0.573668
	Tier 1	GCKR	glucokinase regulator				OXALIPLATIN	Approved		0.39251
	Tier 1	GCKR	glucokinase regulator				DEHYDRATED ALCOHOL	Approved		0.188802
	Tier 1	GCKR	glucokinase regulator				EPIRUBICIN	Approved	Antineoplastic Agents	0.414316
